# Neutralizing response against E484K variant after original SARS-CoV-2 infection

**DOI:** 10.1101/2021.05.07.21256803

**Authors:** Takuma Hayashi, Nobuo Yaegashi, Ikuo Konishi

**Affiliations:** National Hospital Organization Kyoto Medical Center, Kyoto, Japan; START, Japan Science and Technology Agency (JST), Tokyo, Japan; Department of Obstetrics and Gynecology, Tohoku University School of Medicine, Miyagi, Japan; Department of Obstetrics and Gynecology, Kyoto University School of Medicine, Kyoto, Japan; Immediate Past President, Asian Society of Gynecologic Oncology, Tokyo, Japan

**Keywords:** **RBD** mutation, Neutralizing antibody, Spike glycoprotein, **SARS-CoV-2**, **ACE2**

## Abstract

Severe acute respiratory syndrome-coronavirus-2 (SARS-CoV-2) variants, which are spreading in the United Kingdom (UK) and elsewhere, have been found in infected individuals in Japan. The virus mutates, to facilitate its life in the host, during the process of repeated proliferation in the body of the host, including humans. In other words, it is natural that a human-compatible mutant strain always predominates in infection and proliferation. As a result, the viral mutants acquire strong proliferative potential in the host and are highly pathogenic. The number of people infected with the mutated SARS-CoV-2 variant E484K, which is different from the SARS-CoV-2 variants that are spreading in the UK, South Africa, and Brazil, is increasing in Tokyo. It has been pointed out that the effects of immunity and vaccines may be reduced against the Tokyo-type SARS-CoV-2 variant E484K. We have investigated the neutralization response to various mutations in the spike glycoprotein using the serum of people already infected with the original SARS-CoV-2. The results showed that SARS-CoV-2 variants with Y543F or N501Y mutations in the spike glycoprotein affect the neutralization reaction. However, single E484K mutations within the spiked glycoprotein of the Tokyo-type SARS-CoV-2 variant are unlikely to have a significant effect on the affinity of the host antibody for the virus.
