## supplemental material 2 for "Neutralizing response against E484K variant after original SARS-CoV-2 infection"

### Sheet: Sheet1
Supplementary Table 1. Quantitative measurement of SARS-CoV-2 neutralizing antibody in serum
sample	Sex	Age	COVID-19 test result	COVID-19 test type	IgG S1RBD PLATE cut off 20 %	IgG S1RBD Y453F PLATE cut off 20 %	IgG S1RBD N501Y PLATE cut off 20 %	IgG S1RBD E484K PLATE cut off 20 %
1	F	20's	Positive	Antibody	45.67	8.34	7.56	38.92	20's
2	F	20's	Positive	PCR	4.56	3.98	9,32	4.43
3	M	20's	Positive	PCR	50.23	7.56	8.67	45.91
	Ave.				33.4867	6.62667	8.115	29.7533
4	M	30's	Positive	PCR	46.79	4.391	10.71	43.06	30's
5	F	30's	Positive	PCR	43.92	6.82	7.34	18.32
	Ave.				45.355	5.6055	9.025	30.69
									40's
6	M	50's	Positive	PCR	89.814	10.53	11.34	88.65	50's
7	M	50's	Positive	PCR	6.543	1.45	2.56	5.41
8	M	50's	Positive	PCR	28.328	2.9	6.38	31.06
9	F	50's	Positive	PCR	89.45	7.98	6.98	78.05
10	M	50's	Positive	PCR	48.21	7.97	4.34	46.32
11	M	50's	Positive	Antibody	98.35	45.23	30.56	90.54
12	M	50's	Positive	PCR	9.54	8.65	3.99	8.37
13	M	50's	Positive	PCR	89.61	40.71	29.94	76.99
14	F	50's	Positive	PCR	78.21	10.45	9.89	32.56
	Ave.				59.7839	15.0967	11.7756	50.8833
15	F	60's	Positive	PCR	0.4512	5.67	3.09	2.98	60's
16	M	60's	Positive	PCR	89.904	28.54	31.78	65.04
17	F	60's	Positive	PCR	51.09	21.23	10.82	35.92
18	M	60's	Positive	PCR	7.908	1.69	2.87	10.15
19	F	60's	Positive	PCR	1.354	0.987	1.67	1.76
20	M	60's	Positive	PCR	23.98	2.51	2.01	21.47
21	F	60's	Positive	PCR	18.45	3.91	1.96	14.73
22	F	60's	Positive	PCR	67.38	28.65	27.96	63.09
23	M	60's	Positive	PCR	45.82	10.22	7.58	24.09
24	F	60's	Positive	PCR	78.35	11.29	10.98	56.49
25	M	60's	Positive	PCR	16.87	6.03	10.03	21.09
	Ave.				36.5052	10.9752	10.0682	28.8009
26	M	70's	Positive	PCR	31.831	2.908	4.76	28.69	70's
27	F	70's	Positive	PCR	92.703	30.35	34.02	87.45
28	F	70's	Positive	PCR	91.231	12.81	10.93	78.46
29	F	70's	Positive	PCR	8.326	1.52	1.09	13.91
30	F	70's	Positive	PCR	0.879	0.78	1.98	1.35
31	M	70's	Positive	PCR	34.5	9.54	6.91	19.87
32	F	70's	Positive	PCR	14.67	10.02	8.21	18.65
33	M	70's	Positive	PCR	89.21	11.09	40.08	78.92
34	M	70's	Positive	PCR	15.39	12.06	30.47	9.67
35	F	70's	Positive	PCR	38.45	10.51	9.29	24.54
	Ave.				41.719	10.1588	14.774	36.151
36	M	80's	Positive	PCR	85.618	10.83	9.07	67.53	80's
37	F	80's	Positive	PCR	69.1065	11.32	8.03	56.12
38	F	80's	Positive	PCR	20.841	5.64	9.65	19.58
39	M	80's	Positive	PCR	56.98	7.46	1.75	48.23
40	M	80's	Positive	PCR	67.98	38.92	39.89	56.31
41	F	80's	Positive	PCR	25.32	9.08	9.31	18.54
	Ave.				54.3076	13.875	12.95	44.385
	20's						30's
	50's						60's
	70's						80's
