## supplemental material 3 for "Neutralizing response against E484K variant after original SARS-CoV-2 infection"

### Sheet: Sheet1
Supplementary Table 1. Quantitative measurement of SARS-CoV-2 neutralizing antibody in serum
sample	Sex	Age	COVID-19 test result	COVID-19 test type	IgG S1RBD PLATE cut off 20 %	IgG S1RBD Y453F PLATE cut off 20 %	IgG S1RBD N501Y PLATE cut off 20 %	IgG S1RBD E484K PLATE cut off 20 %
2	M	70's	Positive	PCR	31.831	2.908	4.76	28.69
3	M	80's	Positive	PCR	85.618	10.83	9.07	67.53
5	M	50's	Positive	PCR	89.814	10.53	11.34	88.65
7	M	60's	Positive	PCR	89.904	28.54	31.78	65.04
9	M	50's	Positive	PCR	6.543	1.45	2.56	5.41
10	M	50's	Positive	PCR	28.328	2.9	6.38	31.06
14	M	60's	Positive	PCR	7.908	1.69	2.87	10.15
17	M	60's	Positive	PCR	23.98	2.51	2.01	21.47
18	M	30's	Positive	PCR	46.79	4.391	10.71	43.06
22	M	50's	Positive	PCR	48.21	7.97	4.34	46.32
23	M	70's	Positive	PCR	34.5	9.54	6.91	19.87
24	M	80's	Positive	PCR	56.98	7.46	1.75	48.23
26	M	50's	Positive	Antibody	98.35	45.23	30.56	90.54
28	M	70's	Positive	PCR	89.21	11.09	40.08	78.92
30	M	50's	Positive	PCR	9.54	8.65	3.99	8.37
31	M	60's	Positive	PCR	45.82	10.22	7.58	24.09
32	M	80's	Positive	PCR	67.98	38.92	39.89	56.31
35	M	70's	Positive	PCR	15.39	12.06	30.47	9.67
37	M	50's	Positive	PCR	89.61	40.71	29.94	76.99
38	M	60's	Positive	PCR	16.87	6.03	10.03	21.09
40	M	20's	Positive	PCR	50.23	7.56	8.67	45.91
					49.2098	12.9138	14.0805	42.2557
1	F	60's	Positive	PCR	0.4512	5.67	3.09	2.98	F
4	F	70's	Positive	PCR	92.703	30.35	34.02	87.45
6	F	70's	Positive	PCR	91.231	12.81	10.93	78.46
8	F	60's	Positive	PCR	51.09	21.23	10.82	35.92
11	F	80's	Positive	PCR	69.1065	11.32	8.03	56.12
12	F	80's	Positive	PCR	20.841	5.64	9.65	19.58
13	F	70's	Positive	PCR	8.326	1.52	1.09	13.91
15	F	70's	Positive	PCR	0.879	0.78	1.98	1.35
16	F	60's	Positive	PCR	1.354	0.987	1.67	1.76
19	F	20's	Positive	Antibody	45.67	8.34	7.56	38.92
20	F	50's	Positive	PCR	89.45	7.98	6.98	78.05
21	F	20's	Positive	PCR	4.56	3.98	9,32	4.43
25	F	70's	Positive	PCR	14.67	10.02	8.21	18.65
27	F	60's	Positive	PCR	18.45	3.91	1.96	14.73
29	F	60's	Positive	PCR	67.38	28.65	27.96	63.09
33	F	80's	Positive	PCR	25.32	9.08	9.31	18.54
34	F	60's	Positive	PCR	78.35	11.29	10.98	56.49
36	F	70's	Positive	PCR	38.45	10.51	9.29	24.54
39	F	30's	Positive	PCR	43.92	6.82	7.34	18.32
41	F	50's	Positive	PCR	78.21	10.45	9.89	32.56
					42.0206	10.0668	9.51368	33.2925
